# Leveraging Northern European population history; novel low frequency variants for polycystic ovary syndrome

**DOI:** 10.1101/2021.05.20.21257510

**Authors:** Jaakko S. Tyrmi, Riikka K. Arffman, Natàlia Pujol-Gualdo, Venla Kurra, Laure Morin-Papunen, Eeva Sliz, FinnGen, Estonian Biobank Research Team, Terhi T. Piltonen, Triin Laisk, Johannes Kettunen, Hannele Laivuori

## Abstract

**Background:** Polycystic ovary syndrome (PCOS) is a common, complex disorder, which should be recognized as a prominent health concern also outside the context of fertility. Although PCOS affects up to 18% of women worldwide, its etiology remains poorly understood. It is likely that a combination of genetic and environmental factors contributes to the risk of PCOS development. Whilst previous genome-wide association studies have mapped several loci associated with PCOS, analysis of populations with unique population history and genetic makeup has the potential to uncover new low frequency variants with larger effects. In this study, we leverage genetic information of two neighboring and well-characterized populations in Europe – Finnish and Estonian – to provide a basis for a new understanding of the genetic determinants of PCOS.

**Methods and Findings:** We conducted a three-stage case-control genome-wide association study (GWAS). In the discovery phase, we performed a GWAS comprising of a total of 797 cases and 140,558 controls from the FinnGen study. For validation, we used an independent dataset from the Estonian Biobank, including 2,812 cases and 89,230 controls. Finally, we conducted a joint meta-analysis of 3,609 cases and 229,788 controls from both cohorts.

In total, we identified three novel genome-wide significant variants associating with PCOS. Two of these novel variants, rs145598156 (p=3.6 × 10^−8^, OR=3.01 [2.02-4.50] MAF=0.005) and rs182075939 (p=1.9 × 10^−16^, OR= 1.69 [1.49-1.91], MAF=0.04), were found to be enriched in the Finnish and Estonian populations and are tightly linked to a deletion c.1100delC (r^2^= 0.95) and a missense I157T (r^2^=0.83) in *CHEK2*. The third novel association is a common variant near *MYO10* (rs9312937, p= 1.7 × 10^−8^, OR=1.16 (1.10-1.23), MAF=0.44). We also replicated four previous reported associations near the genes *ERBB4, DENND1A, FSHB* and *ZBTB16*.

**Conclusions:** We identified three novel variants for PCOS in a Finnish-Estonian GWAS. Using isolated populations to perform genetic association studies provides a useful resource to identify rare variants contributing to the genetic landscape of complex diseases such as PCOS.
