## Supplementary Table 1 for "Leveraging Northern European population history; novel low frequency variants for polycystic ovary syndrome"

### Sheet: S1. Look-up results
Supplementary Table 1. Look-up of the markers previously associated with A) testosterone, B) SHBG and C) bioavailable testosterone levels overlapping in polycystic ovary syndrome (PCOS) GWAS meta-analyses
A) Testosterone levels				B) SHBG				C) Bioavailable testosterone levels
Chromosome	Position	Markername	P_value_PCOS	Chromosome	Position	Markername	P_value_PCOS	Chromosome	Position	Markername	P_value_PCOS
7	99332948	7:99332948:G:T	0.07443	22	29130300	22:29130300:C:T	0.1169	19	17346854	19:17346854:C:G	0.6462
16	81590541	16:81590541:C:T	0.3214	8	128314516	8:128314516:A:G	0.3428	16	81590541	16:81590541:C:T	0.3214
12	115556307	12:115556307:G:T	0.0484	19	17346854	19:17346854:C:G	0.6462	3	156852141	3:156852141:C:T	0.3583
12	21331549	12:21331549:C:T	0.3558	9	123507855	9:123507855:C:T	0.0271	12	21331549	12:21331549:C:T	0.3558
5	142819900	5:142819900:C:CAT	0.7929	1	150958836	1:150958836:A:G	0.034	5	77974427	5:77974427:C:T	0.5362
6	127205535	6:127205535:A:AAAACAGATAC	0.07126	12	21331549	12:21331549:C:T	0.3558	15	85563561	15:85563561:A:G	0.2682
11	2936657	11:2936657:A:G	0.1382	1	150684486	1:150684486:C:T	0.9406	2	112380559	2:112380559:C:G	0.6105
3	52507719	3:52507719:C:G	0.739	9	107722705	9:107722705:C:T	0.5812	1	154580015	1:154580015:T:TC	0.3098
14	69237902	14:69237902:A:G	0.947	20	17844518	20:17844518:A:AGGCATGCTGCCAAGAAT	0.3617	7	137801915	7:137801915:A:G	0.4352
22	46633782	22:46633782:A:G	0.8712	17	38256401	17:38256401:A:G	0.09838	22	46633782	22:46633782:A:G	0.8712
11	68097049	11:68097049:A:G	0.003273	1	61705898	1:61705898:A:G	0.03761	12	57679414	12:57679414:A:G	0.9812
17	8219478	17:8219478:A:G	0.9359	15	53739426	15:53739426:A:C	0.2083	1	93756192	1:93756192:A:G	0.9646
8	25417528	8:25417528:A:G	0.469	14	105262368	14:105262368:C:G	0.8315	2	62437709	2:62437709:C:T	0.8677
2	62536671	2:62536671:A:T	0.7899	11	65561369	11:65561369:A:G	0.6546	19	42929883	19:42929883:A:G	0.3473
6	170588559	6:170588559:G:T	0.2364	9	139097135	9:139097135:A:G	0.3812	17	66879927	17:66879927:C:T	0.1389
19	46203083	19:46203083:A:G	0.4603	9	4305064	9:4305064:A:C	0.7567	6	7231843	6:7231843:A:G	0.1357
17	66879927	17:66879927:C:T	0.1389	6	32636518	6:32636518:A:C	0.4587	11	62905115	11:62905115:C:T	0.3251
19	48335029	19:48335029:C:T	0.6429	17	65257494	17:65257494:A:G	0.005357	16	4015046	16:4015046:A:G	0.3713
1	113150644	1:113150644:A:T	0.4611	5	131008584	5:131008584:C:T	0.6775	12	93989735	12:93989735:A:T	0.2135
13	73203811	13:73203811:G:T	0.3791	2	165528624	2:165528624:G:T	0.7046	22	44324727	22:44324727:C:G	0.1898
3	41105589	3:41105589:C:T	0.6972	22	44324855	22:44324855:A:G	0.1849	6	25842203	6:25842203:C:T	0.7346
4	69946004	4:69946004:A:G	0.6538	7	150498245	7:150498245:C:T	0.981	11	72317557	11:72317557:C:T	0.006063
18	71883232	18:71883232:A:C	0.8767	1	168041232	1:168041232:C:T	0.7444	17	47362991	17:47362991:C:T	0.02688
12	125075660	12:125075660:A:G	0.01258	17	7531965	17:7531965:C:T	0.28	19	46193351	19:46193351:A:G	0.07763
3	10545125	3:10545125:C:G	0.8357	12	46322449	12:46322449:C:T	0.4346	2	227073854	2:227073854:C:T	0.2048
11	72317557	11:72317557:C:T	0.006063	19	33887405	19:33887405:C:T	0.8974	19	2800192	19:2800192:A:T	0.1171
21	43372219	21:43372219:C:T	0.1788	6	7231843	6:7231843:A:G	0.1357	20	43040569	20:43040569:C:T	0.1446
18	3818842	18:3818842:A:C	0.2563	4	144359490	4:144359490:C:T	0.6954	15	40718534	15:40718534:C:T	0.4416
12	107259470	12:107259470:C:T	0.6574	20	49540925	20:49540925:C:T	0.9587	5	55804552	5:55804552:A:C	0.7448
17	63708321	17:63708321:C:T	0.04244	9	88886513	9:88886513:A:G	0.0923	17	7534678	17:7534678:C:T	0.0127
1	234734956	1:234734956:C:T	0.2518	4	110638824	4:110638824:C:T	0.763	15	96714816	15:96714816:A:C	0.1064
13	22690127	13:22690127:A:G	0.01605	19	50016748	19:50016748:C:T	0.185	10	61467182	10:61467182:G:T	0.6369
7	156311745	7:156311745:A:G	0.5221	18	71925113	18:71925113:A:G	0.5506	4	17919066	4:17919066:C:T	0.3242
10	61467182	10:61467182:G:T	0.6369	13	115000365	13:115000365:A:C	0.3109	6	130386212	6:130386212:G:GGAGA	0.03351
17	17387899	17:17387899:C:T	0.586	19	56599405	19:56599405:C:G	0.8959	14	23714682	14:23714682:C:G	0.3905
4	102366529	4:102366529:A:C	0.3881	7	21567331	7:21567331:C:T	0.7678	16	88068078	16:88068078:A:AT	0.911
14	65606248	14:65606248:C:T	0.8049	9	137159427	9:137159427:A:G	0.01035	12	121415293	12:121415293:A:G	0.4251
6	30808762	6:30808762:C:T	0.495	9	133069741	9:133069741:A:C	0.364	14	94847262	14:94847262:A:T	0.1344
2	48942282	2:48942282:A:T	0.07681	8	81457499	8:81457499:C:CA	0.3383	12	122134415	12:122134415:C:T	0.1462
19	1814025	19:1814025:A:G	0.001463	9	119083371	9:119083371:A:G	0.07072	12	4384844	12:4384844:G:T	0.2411
8	105978368	8:105978368:A:T	0.1633	20	43040569	20:43040569:C:T	0.1446	4	69468698	4:69468698:A:ATAGAGGAAGGCCACTGTCTCCTGCCTGCCCCTGGGAACTGAATGTC	0.5889
16	4156423	16:4156423:C:T	0.1488	5	55804552	5:55804552:A:C	0.7448	10	104623578	10:104623578:C:T	0.0226
7	73030175	7:73030175:A:G	0.7517	10	114754784	10:114754784:C:T	0.7103	20	48909667	20:48909667:C:T	0.005142
18	51851616	18:51851616:A:C	0.3602	4	148979700	4:148979700:C:T	0.4751	11	65560785	11:65560785:A:G	0.5834
17	16852187	17:16852187:A:G	0.8286	9	13722479	9:13722479:A:G	0.6047	13	22693754	13:22693754:T:TC	0.02147
15	40360314	15:40360314:C:T	0.7285	1	205646458	1:205646458:C:T	0.7612	12	98901200	12:98901200:A:G	0.5931
7	127015083	7:127015083:A:G	0.7283	15	96714816	15:96714816:A:C	0.1064	1	168234645	1:168234645:A:G	0.8331
12	48254353	12:48254353:A:T	0.2441	10	63645959	10:63645959:G:T	0.6307	8	9183358	8:9183358:A:G	0.2577
5	76461706	5:76461706:C:T	0.6059	1	172348823	1:172348823:C:T	0.7536	1	92727610	1:92727610:G:T	0.5836
2	112375425	2:112375425:C:T	0.5595	9	137106879	9:137106879:A:G	0.9728	3	48260304	3:48260304:A:T	0.6719
10	69819917	10:69819917:C:T	0.2488	2	114971913	2:114971913:A:G	0.5922	9	16252807	9:16252807:A:C	0.3255
2	24990082	2:24990082:A:G	0.8758	6	130386212	6:130386212:G:GGAGA	0.03351	20	39870578	20:39870578:A:C	0.6216
16	12907061	16:12907061:C:T	0.7404	14	69314054	14:69314054:A:AC	0.398	16	30836648	16:30836648:C:G	0.5504
23	70334233	23:70334233:A:G	0.3276	13	50565104	13:50565104:A:ACT	0.6865	3	41107173	3:41107173:A:G	0.6668
20	48909667	20:48909667:C:T	0.005142	9	1037118	9:1037118:A:C	0.8342	1	7909373	1:7909373:C:T	0.06232
8	5546824	8:5546824:C:G	0.01825	2	70417138	2:70417138:A:G	0.7974	11	64323613	11:64323613:C:T	0.03339
17	6525861	17:6525861:C:T	0.9064	14	23714682	14:23714682:C:G	0.3905	10	5063382	10:5063382:A:C	0.2907
1	168234645	1:168234645:A:G	0.8331	7	17863633	7:17863633:A:T	0.678	2	103338672	2:103338672:C:T	0.1516
1	50891213	1:50891213:A:C	0.8353	3	149994882	3:149994882:A:C	0.959	10	122834163	10:122834163:C:T	0.7201
9	16252807	9:16252807:A:C	0.3255	8	23414822	8:23414822:G:T	0.1582	3	52497778	3:52497778:C:T	0.7194
19	42914668	19:42914668:A:G	0.3314	10	65158772	10:65158772:A:AAAG	0.2447	3	135932359	3:135932359:C:T	0.2541
1	107607035	1:107607035:T:TCAG	0.856	12	121415293	12:121415293:A:G	0.4251	13	73131694	13:73131694:A:C	0.06556
11	64323613	11:64323613:C:T	0.03339	14	94847262	14:94847262:A:T	0.1344	5	124205385	5:124205385:C:G	0.239
11	62914202	11:62914202:A:G	0.3191	15	41965591	15:41965591:G:T	0.7731	19	35553341	19:35553341:C:T	0.03567
2	103338672	2:103338672:C:T	0.1516	9	131468740	9:131468740:A:G	0.9699	4	100122916	4:100122916:A:G	0.1508
1	156009127	1:156009127:C:T	0.1026	19	4498245	19:4498245:A:G	0.5042	1	111736594	1:111736594:C:T	0.7439
10	5034014	10:5034014:A:ATTAC	0.95	6	20676414	6:20676414:T:TAA	0.3554	2	219699999	2:219699999:A:G	0.2492
6	24697424	6:24697424:C:T	0.9366	10	5252866	10:5252866:A:C	0.5224	7	75610876	7:75610876:C:T	0.7032
11	123325111	11:123325111:C:T	0.5824	14	73011885	14:73011885:A:G	0.4717	23	152590165	23:152590165:C:G	0.3531
13	73131694	13:73131694:A:C	0.06556	12	4384844	12:4384844:G:T	0.2411	11	30226356	11:30226356:C:T	2.746e-08
8	10606421	8:10606421:A:C	0.09802	2	111897506	2:111897506:C:T	0.22	2	12555164	2:12555164:C:T	0.7352
5	124205385	5:124205385:C:G	0.239	20	33835773	20:33835773:C:T	0.2725	17	1618363	17:1618363:C:T	0.1867
21	18294462	21:18294462:C:T	0.4627	1	57170378	1:57170378:A:AATC	0.3653	3	50902213	3:50902213:A:G	0.6748
15	91009484	15:91009484:A:G	0.4999	1	35868433	1:35868433:A:ACTTTTTC	0.7996	1	113054659	1:113054659:C:T	0.4769
4	109038654	4:109038654:A:G	0.6886	10	122859270	10:122859270:A:G	0.9241	16	4135562	16:4135562:C:T	0.3509
8	72459889	8:72459889:A:G	0.801	10	36473044	10:36473044:C:T	0.1898	12	103537266	12:103537266:A:T	0.1474
12	12738486	12:12738486:A:G	0.758	3	70631018	3:70631018:A:C	0.8571	19	45417638	19:45417638:C:CTTCG	0.9027
10	5062752	10:5062752:A:C	0.2721	15	96224270	15:96224270:C:T	0.6969	17	7537792	17:7537792:C:T	0.4184
7	75610876	7:75610876:C:T	0.7032	19	12502457	19:12502457:A:G	0.7245	6	119171422	6:119171422:G:GT	0.3542
1	66738623	1:66738623:A:G	0.399	2	208469213	2:208469213:A:ATCTT	0.3255	8	116979531	8:116979531:C:T	0.3711
8	11543663	8:11543663:C:G	0.2904	11	5701074	11:5701074:A:C	0.0484	2	43271621	2:43271621:C:G	0.0237
10	104623053	10:104623053:C:G	0.02352	1	219727779	1:219727779:C:T	0.5852	1	27021913	1:27021913:C:G	0.4048
22	42545221	22:42545221:A:G	0.2192	6	117506408	6:117506408:C:G	0.002643	3	12396588	3:12396588:A:G	0.003799
8	101277640	8:101277640:C:T	0.6966	3	123069058	3:123069058:C:T	0.2919	8	49275276	8:49275276:A:G	0.5228
18	71896469	18:71896469:A:G	0.2568	2	111876613	2:111876613:C:G	0.5541	5	76488613	5:76488613:C:T	0.485
4	100239319	4:100239319:C:T	0.8744	18	60912627	18:60912627:A:AT	0.2526	19	10471462	19:10471462:C:T	0.6132
11	30226356	11:30226356:C:T	2.746e-08	2	64906295	2:64906295:A:G	0.424	2	111934107	2:111934107:G:T	0.5874
10	90759916	10:90759916:G:T	0.6592	4	124766956	4:124766956:A:C	0.7545	8	143955318	8:143955318:G:T	0.5941
6	144620688	6:144620688:C:T	0.3696	1	196659753	1:196659753:C:T	0.1903	1	101737743	1:101737743:C:T	0.205
14	98550490	14:98550490:C:T	0.2262	8	145034852	8:145034852:A:G	0.4596	4	3447156	4:3447156:C:T	0.6184
20	31189078	20:31189078:C:T	0.7473	12	112069836	12:112069836:A:G	0.8264	5	127877729	5:127877729:A:C	0.8169
4	57746479	4:57746479:T:TA	0.3654	6	41667506	6:41667506:A:C	0.4484	22	46656246	22:46656246:G:T	0.9707
12	121416622	12:121416622:C:G	0.9642	2	219287276	2:219287276:A:C	0.2676	5	158244083	5:158244083:C:T	0.6454
3	133814887	3:133814887:G:GT	0.3803	4	120123417	4:120123417:C:G	0.996	7	97984321	7:97984321:T:TG	0.7911
14	21555063	14:21555063:A:G	0.1019	5	127367998	5:127367998:C:G	0.3754	3	46988561	3:46988561:C:T	0.897
15	85558140	15:85558140:C:T	0.3156	7	129663496	7:129663496:C:T	0.5645	15	79850183	15:79850183:A:G	0.2413
1	120013323	1:120013323:A:G	0.9758	9	136131461	9:136131461:A:G	0.003805	12	25412725	12:25412725:A:AATTATTGTGT	0.5595
8	49549726	8:49549726:A:C	0.3619	8	81442754	8:81442754:A:G	0.7775	6	31974355	6:31974355:A:C	0.7727
20	57280575	20:57280575:C:T	0.8809	8	9183358	8:9183358:A:G	0.2577	17	53381796	17:53381796:A:C	0.1075
21	40645556	21:40645556:A:AAGGCTGAGATGGGGGGAC	0.7971	3	172317573	3:172317573:C:T	0.6009	12	2908330	12:2908330:A:C	0.2079
2	12555164	2:12555164:C:T	0.7352	11	36328427	11:36328427:T:TA	0.9484	3	10534247	3:10534247:C:T	0.4166
3	27554392	3:27554392:C:CT	0.7969	20	39870578	20:39870578:A:C	0.6216	9	29599001	9:29599001:A:G	0.7233
2	112071459	2:112071459:G:T	0.684	14	74250126	14:74250126:C:T	0.6881	5	176782218	5:176782218:C:T	0.431
14	64898076	14:64898076:A:G	0.007967	12	3125648	12:3125648:A:G	0.4657	18	71967031	18:71967031:C:T	0.1533
6	52642768	6:52642768:C:T	0.6873	4	3443931	4:3443931:A:G	0.9629	3	20163556	3:20163556:A:G	0.5335
14	68698230	14:68698230:A:G	0.7606	22	30779211	22:30779211:C:T	0.3714	6	160712194	6:160712194:A:G	0.4223
13	33728353	13:33728353:A:G	0.7489	16	15174571	16:15174571:A:G	0.7388	6	41679691	6:41679691:C:T	0.935
21	43349613	21:43349613:G:GC	0.2068	1	214129675	1:214129675:C:G	0.1468	1	39539043	1:39539043:A:G	0.5832
9	16360889	9:16360889:C:T	0.8211	3	52497778	3:52497778:C:T	0.7194	11	123437669	11:123437669:C:T	0.8465
4	1008212	4:1008212:C:T	0.09613	4	39686332	4:39686332:A:G	0.823	6	52684333	6:52684333:A:G	0.9333
3	51738256	3:51738256:A:G	0.3012	7	46456878	7:46456878:C:T	0.1962	7	73051990	7:73051990:G:GTA	0.8415
2	178153430	2:178153430:C:T	0.7836	3	184099342	3:184099342:C:G	0.3227	15	53728710	15:53728710:C:T	0.1732
19	49517140	19:49517140:C:T	0.1428	3	135932359	3:135932359:C:T	0.2541	12	24257228	12:24257228:A:G	0.5034
10	70983936	10:70983936:C:G	0.9539	2	211540507	2:211540507:A:C	0.1208	14	94838142	14:94838142:G:T	0.6325
8	59440824	8:59440824:A:G	0.3205	14	94844947	14:94844947:C:T	0.6038	4	3449915	4:3449915:A:G	0.654
10	96823812	10:96823812:A:C	0.793	20	4101800	20:4101800:C:T	0.9506	19	46384830	19:46384830:C:T	0.7235
15	40720543	15:40720543:C:T	0.4394	14	94847386	14:94847386:A:G	0.7322	11	72947934	11:72947934:A:G	0.1503
5	55861894	5:55861894:A:G	0.006681	17	79481772	17:79481772:C:T	0.4867	12	111522026	12:111522026:G:T	0.4328
2	43271621	2:43271621:C:G	0.0237	20	45594295	20:45594295:G:T	0.1923	2	43508205	2:43508205:A:G	0.0037
6	25879539	6:25879539:A:C	0.8146	11	58867435	11:58867435:G:T	0.3559	21	40683740	21:40683740:A:G	0.4455
12	49180828	12:49180828:A:G	0.7916	17	13837051	17:13837051:A:G	0.1508	11	68095711	11:68095711:A:AG	0.0035
11	128269098	11:128269098:A:G	0.08693	2	219699999	2:219699999:A:G	0.2492	11	13361524	11:13361524:C:T	0.2503
8	143987427	8:143987427:G:T	0.4312	1	197924770	1:197924770:A:G	0.2353	2	234627304	2:234627304:A:G	0.181
20	39179822	20:39179822:C:G	0.0814	6	164133001	6:164133001:C:T	0.7429	8	97136852	8:97136852:A:G	0.2793
5	76488613	5:76488613:C:T	0.485	10	97856899	10:97856899:C:T	0.8527	1	171076966	1:171076966:A:G	0.7832
15	75454879	15:75454879:C:G	0.07791	3	150066540	3:150066540:A:T	0.007359	1	179293511	1:179293511:C:T	0.9884
6	1377048	6:1377048:A:G	0.5121	9	5737692	9:5737692:A:G	0.1025	8	105966258	8:105966258:A:G	0.178
19	10471462	19:10471462:C:T	0.6132	10	104633053	10:104633053:A:ATTT	0.604	13	22318506	13:22318506:C:G	0.08485
2	111934107	2:111934107:G:T	0.5874	12	7769947	12:7769947:A:G	0.04695	2	25004937	2:25004937:C:T	0.7554
3	72398979	3:72398979:A:G	0.9867	18	60845884	18:60845884:C:T	0.669	10	93647412	10:93647412:C:T	0.3695
1	57016477	1:57016477:C:G	0.9185	12	124486851	12:124486851:A:G	0.04718	17	64224775	17:64224775:C:T	0.193
1	101737743	1:101737743:C:T	0.205	3	129735650	3:129735650:C:T	0.5225	17	63685553	17:63685553:C:CA	0.7374
7	47522085	7:47522085:C:CA	0.5494	23	109786119	23:109786119:A:G	0.5144	5	35239886	5:35239886:A:G	0.8589
1	197868281	1:197868281:C:G	0.6775	15	35153930	15:35153930:C:T	0.1573	2	62535082	2:62535082:G:T	0.824
22	46656246	22:46656246:G:T	0.9707	2	178101235	2:178101235:C:T	0.3103	6	43352980	6:43352980:A:G	0.6283
19	18394549	19:18394549:T:TAAA	0.3313	18	55080437	18:55080437:A:G	0.007441	3	24520283	3:24520283:A:G	0.5272
2	48031372	2:48031372:C:T	0.9334	17	67082962	17:67082962:C:G	0.01535	12	100926308	12:100926308:C:T	0.3231
12	2908330	12:2908330:A:C	0.2079	17	1618363	17:1618363:C:T	0.1867	5	74934009	5:74934009:A:T	0.3614
6	157124080	6:157124080:A:T	0.8956	6	151990235	6:151990235:C:T	0.5283	8	59398461	8:59398461:A:G	0.6411
5	176782218	5:176782218:C:T	0.431	8	116974302	8:116974302:C:T	0.1702	3	14423060	3:14423060:C:T	0.6444
23	152638744	23:152638744:G:T	0.9557	12	93631004	12:93631004:G:GA	0.2566	18	71916636	18:71916636:A:C	0.488
2	242339644	2:242339644:A:AAG	0.2099	15	53741826	15:53741826:A:G	0.3224	21	33750632	21:33750632:C:T	0.8763
1	93104655	1:93104655:A:G	0.1801	4	77197397	4:77197397:A:G	0.31	19	7224431	19:7224431:A:G	0.5755
19	12509536	19:12509536:A:C	0.7175	5	67714246	5:67714246:A:G	0.2554	9	86381318	9:86381318:C:CA	0.1078
13	32353100	13:32353100:A:C	0.03133	1	214323347	1:214323347:C:G	0.2196	3	195942080	3:195942080:T:TG	0.8606
5	35247932	5:35247932:A:G	0.5203	1	11904076	1:11904076:C:T	0.3913	15	40377092	15:40377092:C:T	0.8034
13	22314146	13:22314146:C:T	0.07748	7	99208899	7:99208899:A:G	0.8193	14	24871926	14:24871926:C:T	0.06028
4	113956908	4:113956908:C:CAGAT	0.04326	2	121347612	2:121347612:C:G	0.01495	6	144318529	6:144318529:A:T	0.4575
15	79840557	15:79840557:C:T	0.2256	19	35559787	19:35559787:C:T	0.1194	4	159871166	4:159871166:C:T	0.5982
5	122741746	5:122741746:C:T	0.5262	3	39195260	3:39195260:C:G	0.6245	3	152084243	3:152084243:A:G	0.8525
2	20412227	2:20412227:A:G	0.07945	19	45430280	19:45430280:C:G	0.2601	6	157117322	6:157117322:A:C	0.7522
22	30524248	22:30524248:C:T	0.3793	5	72144005	5:72144005:C:T	0.172	17	77790135	17:77790135:C:T	0.05465
9	136145118	9:136145118:C:T	0.2346	1	203518873	1:203518873:A:C	0.6967	9	34130435	9:34130435:A:G	0.44
3	169177924	3:169177924:C:T	0.8979	1	27021913	1:27021913:C:G	0.4048
14	94838142	14:94838142:G:T	0.6325	6	160769423	6:160769423:A:G	0.3697
2	234627608	2:234627608:G:T	0.181	11	95380754	11:95380754:A:T	0.0967
11	18082483	11:18082483:A:G	0.2451	12	54425471	12:54425471:C:T	0.1417
11	123438708	11:123438708:T:TGAG	0.9702	10	94839642	10:94839642:A:G	0.4726
4	177614117	4:177614117:A:G	0.7843	17	47379867	17:47379867:G:T	0.02279
2	86095432	2:86095432:C:T	0.6452	10	103992418	10:103992418:A:G	0.5752
11	72947934	11:72947934:A:G	0.1503	20	39142516	20:39142516:A:G	0.0823
17	2309972	17:2309972:A:G	0.4975	4	951947	4:951947:C:T	0.1022
5	127870642	5:127870642:C:T	0.5391	19	7972615	19:7972615:A:G	0.06438
14	106875550	14:106875550:C:G	0.5324	3	46995242	3:46995242:C:T	0.9393
22	22453513	22:22453513:C:T	0.7666	8	36853217	8:36853217:C:G	0.7269
5	142507651	5:142507651:A:G	0.5431	16	88070573	16:88070573:C:T	0.5547
1	154984363	1:154984363:A:G	0.8991	2	234329816	2:234329816:C:G	0.3287
22	29647854	22:29647854:A:G	0.1957	14	50655357	14:50655357:C:G	0.2534
17	7533015	17:7533015:C:T	0.2935	7	1065947	7:1065947:A:C	0.143
13	109960307	13:109960307:C:T	0.4859	1	227173537	1:227173537:C:T	0.1307
17	53371413	17:53371413:T:TA	0.134	3	172228827	3:172228827:A:G	0.9281
6	7842121	6:7842121:G:T	0.05237	7	100471044	7:100471044:C:T	0.5321
10	105532165	10:105532165:A:C	0.02519	10	101924418	10:101924418:C:T	0.6147
19	41985931	19:41985931:A:T	0.4775	19	3375572	19:3375572:A:G	0.8394
3	156851624	3:156851624:C:CA	0.7344	10	77282899	10:77282899:A:G	0.1338
7	25950880	7:25950880:A:G	0.5696	12	67653617	12:67653617:C:T	0.2718
11	27236061	11:27236061:C:G	0.2857	2	48584575	2:48584575:C:G	0.1059
8	37532984	8:37532984:A:G	0.1013	5	180222312	5:180222312:C:T	0.8435
2	27730940	2:27730940:C:T	0.4431	6	31276777	6:31276777:A:G	0.508
1	31263360	1:31263360:C:T	0.6864	5	53301425	5:53301425:A:G	0.5553
14	99727591	14:99727591:A:G	0.944	4	88203828	4:88203828:A:G	0.3668
18	13921536	18:13921536:C:T	0.1188	7	97984321	7:97984321:T:TG	0.7911
3	14423060	3:14423060:C:T	0.6444	11	102057068	11:102057068:A:C	0.03752
20	62711459	20:62711459:C:T	0.2391	7	77541673	7:77541673:A:G	0.2861
18	71916636	18:71916636:A:C	0.488	12	12562340	12:12562340:G:GT	0.2579
4	77420598	4:77420598:G:GTATAAC	0.5673	12	103483327	12:103483327:A:AT	0.116
1	216905301	1:216905301:C:T	0.8004	6	43760327	6:43760327:C:G	0.9431
2	197779590	2:197779590:C:T	0.6895	3	12393125	3:12393125:C:G	0.0002826
2	208773860	2:208773860:C:T	1.783e-05	10	70982136	10:70982136:T:TCA	0.9097
9	114828332	9:114828332:C:T	0.0535	10	93631956	10:93631956:A:C	0.132
21	33750632	21:33750632:C:T	0.8763	13	95236825	13:95236825:A:G	0.8931
9	114603240	9:114603240:C:T	0.4494	2	241853621	2:241853621:C:T	0.9761
6	127440047	6:127440047:C:T	0.0865	19	1152656	19:1152656:A:G	0.1114
14	101178804	14:101178804:C:G	0.456	8	126501177	8:126501177:C:T	0.4191
3	195942080	3:195942080:T:TG	0.8606	8	12623463	8:12623463:A:G	0.5336
1	179276742	1:179276742:C:CA	0.9185	4	69538180	4:69538180:A:G	0.2286
3	152084243	3:152084243:A:G	0.8525	4	56295873	4:56295873:A:C	0.1593
3	73874699	3:73874699:G:T	0.3778	9	92281403	9:92281403:C:T	0.2757
15	60977882	15:60977882:C:T	0.651	17	48627860	17:48627860:C:CCT	0.8501
1	41453453	1:41453453:G:T	0.6255	19	3062857	19:3062857:C:T	0.121
5	77987524	5:77987524:A:G	0.7552	12	25410741	12:25410741:C:G	0.4113
2	43515427	2:43515427:C:T	0.1102	15	53747228	15:53747228:C:G	0.05007
1	22102328	1:22102328:C:G	0.3353	12	51144432	12:51144432:C:T	0.7619
6	43354431	6:43354431:A:G	0.6284	4	157646955	4:157646955:A:G	0.1058
20	52731402	20:52731402:A:T	0.0103	17	29681245	17:29681245:A:G	0.2745
6	119171866	6:119171866:C:T	0.991	3	138117985	3:138117985:C:T	0.7428
1	218537310	1:218537310:C:T	0.2887	9	137268177	9:137268177:A:C	0.5005
2	65276049	2:65276049:C:T	0.006384	16	11878033	16:11878033:G:T	0.1286
4	106094427	4:106094427:A:G	0.04277	11	68911500	11:68911500:A:C	0.5834
9	97713459	9:97713459:A:C	0.004361	19	48113604	19:48113604:A:G	0.04341
4	53860084	4:53860084:A:T	0.2148	2	42510018	2:42510018:A:G	0.2424
1	150186390	1:150186390:A:AG	0.8458	8	42334511	8:42334511:C:G	0.119
9	34130435	9:34130435:A:G	0.44	19	19456917	19:19456917:C:T	0.3524
2	136970398	2:136970398:A:G	0.2954	19	46384830	19:46384830:C:T	0.7235
10	94441992	10:94441992:A:AG	0.2555	7	73020301	7:73020301:C:T	0.192
6	31900754	6:31900754:C:G	0.8969	2	227092802	2:227092802:A:G	0.3268
				3	64728312	3:64728312:G:T	0.8509
				14	89886940	14:89886940:C:T	0.7614
				13	50666074	13:50666074:C:T	0.6243
				17	44102682	17:44102682:C:CT	0.144
				1	91530001	1:91530001:C:T	0.0688
				12	676209	12:676209:C:G	0.733
				1	171061990	1:171061990:A:G	0.3902
				9	86583076	9:86583076:C:T	0.2407
				3	172294500	3:172294500:A:G	0.6009
				2	20392802	2:20392802:C:G	0.8563
				7	6701189	7:6701189:C:T	0.9197
				4	17919811	4:17919811:A:G	0.3299
				12	102455729	12:102455729:A:G	0.9905
				11	69284200	11:69284200:C:T	0.4121
				15	53741612	15:53741612:C:T	0.8492
				4	159834474	4:159834474:A:G	0.3183
				19	38229926	19:38229926:A:G	0.6867
				5	131807624	5:131807624:A:G	0.00283
				11	95320808	11:95320808:C:T	0.582
				12	26457190	12:26457190:A:G	0.7973
				1	154592201	1:154592201:C:T	0.2882
				17	7491331	17:7491331:C:T	0.01128
				20	32298286	20:32298286:C:T	0.4635
				19	45748362	19:45748362:C:G	0.5837
				3	86800085	3:86800085:A:C	0.6333
				15	39449003	15:39449003:C:T	0.4489
				16	81534790	16:81534790:C:T	0.6053
				2	85815954	2:85815954:C:T	0.1686
				1	107614003	1:107614003:A:G	0.8762
				11	69170389	11:69170389:G:T	0.8184
				12	57714803	12:57714803:A:T	0.9597
				17	64224775	17:64224775:C:T	0.193
				3	185371172	3:185371172:A:G	0.2854
				9	6668278	9:6668278:A:G	0.8365
				8	145687475	8:145687475:A:G	0.435
				9	113187721	9:113187721:A:G	0.292
				15	61947280	15:61947280:C:G	0.8266
				7	15884421	7:15884421:A:G	0.9467
				3	105452593	3:105452593:A:G	0.3831
				6	15398331	6:15398331:A:G	0.02722
				11	2179864	11:2179864:A:AGCCCT	0.8608
				7	26349213	7:26349213:G:T	0.544
				8	118220270	8:118220270:C:T	0.309
				4	4990298	4:4990298:A:G	0.418
				4	100018260	4:100018260:A:G	0.6865
				7	86880738	7:86880738:A:AG	0.6096
				19	14172896	19:14172896:C:G	0.2853
				2	27730940	2:27730940:C:T	0.4431
				5	90158645	5:90158645:C:CAT	0.7351
				3	24520283	3:24520283:A:G	0.5272
				7	70047405	7:70047405:A:G	0.09333
				1	149880863	1:149880863:A:G	0.8368
				12	100926308	12:100926308:C:T	0.3231
				11	128353007	11:128353007:C:T	0.9567
				19	59003632	19:59003632:A:T	0.008221
				10	81074125	10:81074125:A:T	0.6379
				16	88527222	16:88527222:A:G	0.2929
				15	44027885	15:44027885:C:T	0.7534
				9	113034490	9:113034490:C:T	0.8626
				16	4676852	16:4676852:A:C	0.6929
				5	158022724	5:158022724:C:T	0.1281
				17	73149850	17:73149850:C:T	0.08273
				15	63792758	15:63792758:G:GT	0.771
				1	221001142	1:221001142:A:C	0.2252
				22	36007421	22:36007421:A:G	0.8956
				11	61552680	11:61552680:G:T	0.09933
				5	61531501	5:61531501:A:G	0.3876
				2	61563408	2:61563408:A:G	0.9863
				12	66359752	12:66359752:A:C	0.8592
				9	136895818	9:136895818:G:T	0.5122
				14	24871926	14:24871926:C:T	0.06028
				12	111515020	12:111515020:C:G	0.4612
				7	81568750	7:81568750:G:T	0.4315
				12	20581339	12:20581339:A:T	0.05654
				23	16852327	23:16852327:A:C	0.1935
				15	40387728	15:40387728:C:T	0.4427
				12	6885076	12:6885076:A:G	0.1425
				16	83979317	16:83979317:C:T	0.848
				5	176730775	5:176730775:A:T	0.4622
				12	6877721	12:6877721:C:T	0.7991
				8	81426196	8:81426196:A:C	0.4565
				4	154191226	4:154191226:A:G	0.3508
				14	100794159	14:100794159:C:G	0.9434
				6	19381870	6:19381870:C:G	0.3481
				4	23890582	4:23890582:C:T	0.811
				18	2846812	18:2846812:A:T	0.876
				19	45418790	19:45418790:C:T	0.6797
